# Eating disorder phenotypes differ in their genetic relationships with impulsivity facets

**DOI:** 10.64898/2026.11.23.26367764

**Authors:** Laura Vilar-Ribó, Ryder Digiulio, Sevim Bianchi, Maia Choi, Daniel E Gustavson, Sandra Sanchez-Roige

## Abstract

**Background:** Eating disorders are clinically heterogeneous and characterized by distinct patterns of control over food intake. Anorexia nervosa (**AN**) is characterized by excessive dietary restraint, whereas binge-eating (**BE**) is a transdiagnostic behavior defined by loss of control over eating. Understanding the relationship between eating disorders and impulsivity may provide insights into their underlying mechanisms and identify potential targets for prevention and treatment.

**Methods:** We used genome-wide association study data (N=82,707-1,268,116) and genomic structural equation modeling to examine genetic relationships between eating disorder phenotypes (AN, AN_Restrictive_, AN_Binge-Purging_, and BE) and impulsivity facets (five UPPS-P, three BIS-11, and delay discounting). We examined whether these relationships persisted after conditioning on the genetic liability for substance use disorders (**SUDs**) and body mass index (**BMI**).

**Results:** AN and its subtypes showed negative genetic correlations with delay discounting, the magnitude of this correlation being stronger for AN_Restrictive_. AN_Restrictive_ also showed negative genetic correlations with sensation seeking and common impulsivity, whereas AN_Binge-Purging_ showed a positive genetic correlation with urgency-specific impulsivity. In contrast, BE showed positive genetic correlations with both common and urgency-specific impulsivity. Several associations remained significant after controlling for SUDs and BMI, including the negative association between AN with delay discounting, the negative associations with AN and AN_Restrictive_ with sensation seeking, and the positive association between BE and urgency- specific impulsivity.

**Conclusion:** These findings reveal complex patterns of genetic overlap between eating disorder phenotypes and impulsivity dimensions. Understanding these phenotype-specific relationships may help explain clinical heterogeneity and inform the development of more targeted prevention and treatment strategies.
