## Supplementary Tables for "Eating disorder phenotypes differ in their genetic relationships with impulsivity facets"

### Sheet: ST1
Suplementary Table 1. Genetic correlations among all measures included in the study. 95% confidence intervals are shown in brackets.
	Anorexia Nervosa	Anorexia Nervosa - Binge Purging	Anorexia Nervosa - Restrictive	Binge Eating	UPPS-P: Negative Urgency	UPPS-P: Positive Urgency	UPPS-P: Sensation Seeking	UPPS-P: Premeditation	UPPS-P: Perseverance	BIS: Attention	BIS: Motor	BIS: Non planning	Delay Discounting	Tobacco use disorder	Cannabis use disorder	Opioid use disorder	Problematic alcohol use	BMI
Anorexia Nervosa	1 [0.89 ; 1.11]
Anorexia Nervosa - Binge Purging	0.85 [0.72 ; 0.99]	1 [0.79 ; 1.21]
Anorexia Nervosa - Restrictive	0.87 [0.67 ; 1.06]	0.61 [0.35 ; 0.87]	1 [0.47 ; 1.53]
Binge Eating	0.24 [0.14 ; 0.33]	0.2 [0.05 ; 0.36]	-0.01 [-0.24 ; 0.23]	1 [0.81 ; 1.19]
UPPS-P: Negative Urgency	0.14 [0.05 ; 0.22]	0.18 [0.06 ; 0.3]	0 [-0.22 ; 0.21]	0.35 [0.22 ; 0.47]	1 [0.81 ; 1.19]
UPPS-P: Positive Urgency	-0.02 [-0.1 ; 0.07]	0.04 [-0.08 ; 0.17]	-0.18 [-0.39 ; 0.04]	0.38 [0.25 ; 0.52]	0.78 [0.65 ; 0.91]	1 [0.85 ; 1.15]
UPPS-P: Sensation Seeking	-0.06 [-0.15 ; 0.03]	0.02 [-0.1 ; 0.14]	-0.23 [-0.44 ; -0.02]	0.21 [0.09 ; 0.33]	0.42 [0.3 ; 0.53]	0.59 [0.47 ; 0.72]	1 [0.85 ; 1.15]
UPPS-P: Premeditation	-0.15 [-0.23 ; -0.07]	-0.06 [-0.19 ; 0.08]	-0.16 [-0.37 ; 0.05]	0.14 [0.02 ; 0.27]	0.11 [-0.02 ; 0.24]	0.22 [0.1 ; 0.34]	0.49 [0.37 ; 0.61]	1 [0.86 ; 1.14]
UPPS-P: Perseverance	-0.08 [-0.16 ; -0.01]	0.02 [-0.09 ; 0.13]	-0.23 [-0.4 ; -0.06]	-0.01 [-0.12 ; 0.1]	-0.09 [-0.22 ; 0.04]	0.28 [0.17 ; 0.39]	0.27 [0.17 ; 0.36]	0.01 [-0.08 ; 0.1]	1 [0.87 ; 1.13]
BIS: Attention	0.07 [-0.02 ; 0.16]	0.13 [-0.01 ; 0.26]	-0.1 [-0.29 ; 0.1]	0.29 [0.16 ; 0.42]	0.67 [0.55 ; 0.79]	0.66 [0.54 ; 0.78]	0.51 [0.39 ; 0.62]	0.41 [0.3 ; 0.53]	0.05 [-0.06 ; 0.16]	1 [0.84 ; 1.16]
BIS: Motor	-0.12 [-0.21 ; -0.04]	-0.05 [-0.17 ; 0.08]	-0.36 [-0.58 ; -0.14]	0.19 [0.06 ; 0.32]	0.42 [0.3 ; 0.55]	0.62 [0.49 ; 0.75]	0.76 [0.63 ; 0.88]	0.33 [0.22 ; 0.43]	0.34 [0.24 ; 0.44]	0.54 [0.41 ; 0.66]	1 [0.85 ; 1.15]
BIS: Non planning	-0.07 [-0.16 ; 0.01]	-0.01 [-0.13 ; 0.11]	-0.25 [-0.45 ; -0.06]	0.18 [0.07 ; 0.29]	0.63 [0.54 ; 0.73]	0.6 [0.49 ; 0.7]	0.73 [0.61 ; 0.85]	0.33 [0.22 ; 0.44]	0.03 [-0.07 ; 0.13]	0.67 [0.55 ; 0.78]	0.72 [0.6 ; 0.85]	1 [0.87 ; 1.13]
Delay Discounting	-0.19 [-0.27 ; -0.12]	-0.18 [-0.29 ; -0.06]	-0.4 [-0.59 ; -0.21]	-0.01 [-0.11 ; 0.1]	0.26 [0.17 ; 0.35]	0.19 [0.1 ; 0.27]	0.32 [0.22 ; 0.42]	-0.1 [-0.19 ; -0.01]	-0.1 [-0.17 ; -0.02]	0.14 [0.04 ; 0.23]	0.3 [0.21 ; 0.4]	0.48 [0.39 ; 0.57]	1 [0.89 ; 1.11]
Tobacco use disorder	-0.11 [-0.17 ; -0.04]	-0.03 [-0.14 ; 0.08]	-0.3 [-0.45 ; -0.15]	0.09 [0.01 ; 0.18]	0.3 [0.21 ; 0.38]	0.3 [0.22 ; 0.38]	0.28 [0.21 ; 0.36]	-0.06 [-0.12 ; 0.01]	0.05 [-0.03 ; 0.12]	0.2 [0.12 ; 0.28]	0.31 [0.23 ; 0.38]	0.36 [0.28 ; 0.44]	0.41 [0.34 ; 0.48]	1 [0.91 ; 1.09]
Cannabis use disorder	0.04 [-0.02 ; 0.11]	0.09 [-0.01 ; 0.19]	-0.16 [-0.31 ; -0.01]	0.2 [0.1 ; 0.31]	0.24 [0.16 ; 0.33]	0.3 [0.22 ; 0.38]	0.3 [0.22 ; 0.38]	0.04 [-0.04 ; 0.12]	0.13 [0.06 ; 0.2]	0.25 [0.17 ; 0.33]	0.4 [0.31 ; 0.49]	0.35 [0.27 ; 0.44]	0.26 [0.19 ; 0.33]	0.67 [0.58 ; 0.76]	1 [0.9 ; 1.1]
Opioid use disorder	0.26 [0.17 ; 0.34]	0.39 [0.25 ; 0.52]	0.04 [-0.18 ; 0.26]	0.17 [0.05 ; 0.3]	0.25 [0.13 ; 0.37]	0.13 [0.01 ; 0.24]	0.23 [0.1 ; 0.35]	0.04 [-0.07 ; 0.16]	-0.01 [-0.12 ; 0.09]	0.18 [0.06 ; 0.3]	0.28 [0.16 ; 0.4]	0.29 [0.19 ; 0.4]	0.18 [0.08 ; 0.28]	0.48 [0.4 ; 0.55]	0.81 [0.69 ; 0.92]	1 [0.84 ; 1.16]
Problematic alcohol use	0.11 [0.05 ; 0.17]	0.15 [0.06 ; 0.24]	-0.04 [-0.21 ; 0.12]	0.29 [0.22 ; 0.37]	0.37 [0.3 ; 0.44]	0.41 [0.33 ; 0.49]	0.33 [0.24 ; 0.41]	0.13 [0.06 ; 0.2]	0.11 [0.04 ; 0.18]	0.32 [0.24 ; 0.4]	0.36 [0.27 ; 0.44]	0.35 [0.27 ; 0.43]	0.17 [0.1 ; 0.24]	0.66 [0.59 ; 0.73]	0.71 [0.64 ; 0.79]	0.81 [0.73 ; 0.89]	1 [0.91 ; 1.09]
BMI	-0.32 [-0.36 ; -0.27]	-0.27 [-0.33 ; -0.21]	-0.57 [-0.68 ; -0.47]	0.47 [0.39 ; 0.54]	0.25 [0.17 ; 0.33]	0.26 [0.19 ; 0.33]	0.18 [0.12 ; 0.24]	0.07 [0.01 ; 0.13]	0.07 [0.01 ; 0.13]	0.17 [0.11 ; 0.24]	0.28 [0.21 ; 0.34]	0.24 [0.19 ; 0.3]	0.29 [0.24 ; 0.34]	0.21 [0.17 ; 0.25]	0.11 [0.06 ; 0.15]	0 [-0.05 ; 0.05]	0.04 [0.01 ; 0.08]	1 [0.94 ; 1.06]

### Sheet: ST2
Suplementary Table 2. Results from the correlation model with AN, AN-Restricitve, AN-Binge/Purging, BE, impulsivity traits, SUDs and BMI. Values represented in Figure 1 correspond to the rg and s.e columns. UPPS-NU, UPPS-P Negative Urgency; UPPS-PU, UPPS-P Positive Urgency; UPPS-P Premed, UPPS-P Lack of Premediation; BIS Nonplan, BIS Nonplanning; SUD, substance use disorders; TUD, tobacco use dis…
lhs	op	rhs	Unstand_Est	Unstand_SE	rg	s.e	STD_All	p_value	p_valueFDR
SUD	=~	TUD	0.210224	0.00962016	0.759395	0.0347518	0.759395	7.36e-106	1.24e-104
SUD	=~	CUD	0.254382	0.0098386	0.853388	0.0330096	0.853388	2.11e-147	5.91e-146
SUD	=~	PAU	0.397178	0.0127763	0.901507	0.0290019	0.901507	3.61e-212	1.52e-210
SUD	=~	OUD	0.209389	0.0110182	0.766471	0.04033	0.766471	1.58e-80	1.66e-79
Common impulsivity	=~	UPPS_NU	0.186723	0.0112763	0.661179	0.0404207	0.661179	1.38e-61	8.93e-61
Common impulsivity	=~	UPPS_PU	0.184326	0.0106548	0.747912	0.0427646	0.747912	4.71e-67	3.3e-66
Common impulsivity	=~	UPPS_Premed	0.203503	0.0101185	0.794721	0.0395578	0.794721	5.8e-90	6.96e-89
Common impulsivity	=~	BIS_Atten	0.187976	0.0106567	0.710729	0.0403018	0.710729	1.23e-69	9.41e-69
Common impulsivity	=~	BIS_Motor	0.219791	0.0108401	0.847285	0.0417612	0.847285	2.11e-91	2.95e-90
Common impulsivity	=~	BIS_Nonplan	0.271403	0.0111998	0.888492	0.0367262	0.888492	1e-129	2.1e-128
Urgency-specific impulsivity	=~	UPPS_NU	0.14119	0.0168268	0.535822	0.0627132	0.535821	4.83e-17	1.31e-16
Urgency-specific impulsivity	=~	UPPS_PU	0.14119	0.0168164	0.535822	0.0622764	0.535822	4.62e-17	1.29e-16
BE	~~	AN	0.0229033	0.00512351	0.222257	0.0497194	0.222257	7.81e-06	1.53e-05
BE	~~	AN-Restrictive	0.00202613	0.0069964	0.0352006	0.121549	0.0352011	0.772126	0.800723
BE	~~	AN-Binge/Purging	0.0244101	0.00923483	0.21051	0.0796404	0.21051	0.00821116	0.0114956
SUD	~~	BE	0.0482379	0.00648248	0.246624	0.0331434	0.246624	9.97e-14	2.33e-13
Common impulsivity	~~	BE	0.050803	0.0124248	0.259904	0.0635229	0.259904	4.34e-05	7.75e-05
Urgency-specific impulsivity	~~	BE	0.0660755	0.0176087	0.33693	0.0896701	0.33693	0.00017512	0.000294202
BE	~~	DD	-6.83e-05	0.00336651	-0.00110727	0.0545262	-0.00110727	0.983811	0.983811
BE	~~	UPPS_SS	-0.000171946	0.00347561	-0.00281546	0.0569043	-0.00281546	0.960543	0.972116
BE	~~	UPPS_Persev	0.00710851	0.00308453	0.144432	0.0626728	0.144432	0.0211911	0.0282548
BE	~~	BMI	0.0416561	0.00359444	0.470327	0.0405838	0.470327	4.68e-31	1.87e-30
AN	~~	AN-Restrictive	0.136269	0.015594	0.878877	0.100575	0.878891	2.36e-18	7.09e-18
AN	~~	AN-Binge/Purging	0.267509	0.0215039	0.856449	0.0688461	0.856449	1.58e-35	7.39e-35
SUD	~~	AN	0.0398849	0.0122823	0.0757041	0.0233128	0.0757041	0.0011649	0.00177913
Common impulsivity	~~	AN	-0.0352005	0.0240613	-0.0696666	0.0457219	-0.0696666	0.143481	0.162871
Urgency-specific impulsivity	~~	AN	0.106191	0.0310537	0.214564	0.0592006	0.214565	0.000627165	0.00097559
AN	~~	DD	-0.0319582	0.00632178	-0.192162	0.0380122	-0.192162	4.3e-07	9.26e-07
AN	~~	UPPS_SS	-0.0137725	0.00603711	-0.0837114	0.0366945	-0.0837114	0.0225303	0.0294795
AN	~~	UPPS_Persev	-0.0195976	0.00547348	-0.147825	0.0412868	-0.147826	0.000342996	0.00055407
AN	~~	BMI	-0.0763965	0.00519989	-0.320223	0.0217958	-0.320223	7.26e-49	4.07e-48
AN-Restrictive	~~	ANBP	0.107062	0.0231797	0.61364	0.132858	0.61365	3.86e-06	7.76e-06
SUD	~~	AN-Restrictive	-0.0490282	0.0165705	-0.166604	0.056307	-0.166607	0.00308868	0.00455174
Common impulsivity	~~	AN-Restrictive	-0.0838178	0.0306903	-0.28721	0.104276	-0.287214	0.00631268	0.00898755
Urgency-specific impulsivity	~~	AN-Restrictive	0.0591866	0.04324	0.214087	0.148216	0.21409	0.171065	0.189072
AN-Restrictive	~~	DD	-0.0378149	0.0091431	-0.407064	0.0984225	-0.40707	3.54e-05	6.46e-05
AN-Restrictive	~~	UPPS_SS	-0.0209159	0.00795033	-0.227596	0.0865115	-0.2276	0.00851786	0.0117295
AN-Restrictive	~~	UPPS_Persev	-0.0116693	0.00805706	-0.157582	0.108803	-0.157584	0.147524	0.165227
AN-Restrictive	~~	BMI	-0.07558	0.00722832	-0.567157	0.0542417	-0.567166	1.37e-25	5.25e-25
SUD	~~	AN-Binge/Purging	0.0879457	0.0229652	0.148348	0.0387376	0.148348	0.000128393	0.000220102
Common impulsivity	~~	AN-Binge/Purging	0.0111398	0.0383426	0.0160624	0.0647235	0.0160624	0.771409	0.800723
Urgency-specific impulsivity	~~	AN-Binge/Purging	0.109166	0.0509768	0.196301	0.0861733	0.196301	0.0322342	0.040413
AN-Binge/Purging	~~	DD	-0.0328538	0.0113193	-0.175556	0.0604851	-0.175556	0.00370232	0.00536198
AN-Binge/Purging	~~	UPPS_SS	0.00379422	0.0104883	0.0204946	0.0566532	0.0204946	0.717534	0.762948
AN-Binge/Purging	~~	UPPS_Persev	-0.00855584	0.0103602	-0.0573524	0.0694482	-0.0573524	0.408895	0.446068
AN-Binge/Purging	~~	BMI	-0.0723283	0.00878065	-0.269423	0.0327079	-0.269423	1.76e-16	4.35e-16
SUD	~~	F1_IMP	0.459125	0.0326144	0.458556	0.0325929	0.458556	5.23e-45	2.75e-44
SUD	~~	F2_URG	0.083214	0.0477845	0.0862463	0.0480498	0.0862463	0.081606	0.0979272
SUD	~~	DD	0.0974479	0.00831462	0.308719	0.0263405	0.308719	1.01e-31	4.22e-31
SUD	~~	UPPS_SS	0.0314306	0.00913208	0.100649	0.0292441	0.100649	0.000577893	0.000915906
SUD	~~	UPPS_Persev	0.0114118	0.00698022	0.0453473	0.0277401	0.0453473	0.102076	0.119088
SUD	~~	BMI	0.0531004	0.00623002	0.117269	0.0137581	0.117269	1.55e-17	4.49e-17
Common impulsivity	~~	DD	0.124456	0.0149297	0.392135	0.0473401	0.392135	7.67e-17	2.01e-16
Common impulsivity	~~	UPPS_SS	0.06667	0.0152972	0.217781	0.0488892	0.217781	1.31e-05	2.5e-05
Common impulsivity	~~	UPPS_Persev	0.116704	0.012521	0.464697	0.0496817	0.464697	1.16e-20	3.73e-20
Common impulsivity	~~	BMI	0.122976	0.0135682	0.271465	0.0299659	0.271465	1.26e-19	3.93e-19
Urgency-specific impulsivity	~~	DD	-0.0354535	0.0229907	-0.104124	0.0733742	-0.104124	0.123054	0.141597
Urgency-specific impulsivity	~~	UPPS_SS	-0.0114267	0.0264391	-0.0636368	0.0856719	-0.0636368	0.665605	0.716806
Urgency-specific impulsivity	~~	UPPS_Persev	-0.0731311	0.018322	-0.298713	0.0744915	-0.298713	6.57e-05	0.000114926
Urgency-specific impulsivity	~~	BMI	0.0523301	0.0285639	0.117665	0.0643677	0.117665	0.0669459	0.0814994
DD	~~	UPPS_SS	-0.0095971	0.00382448	-0.0973599	0.0387982	-0.0973599	0.0120941	0.0163856
DD	~~	UPPS_Persev	-0.00779893	0.00377848	-0.0981863	0.0475699	-0.0981863	0.0390141	0.0481938
DD	~~	BMI	0.0412966	0.00348112	0.288909	0.0243538	0.288909	1.84e-32	8.14e-32
UPPS_SS	~~	UPPS_Persev	0.00090446	0.00360554	0.0115105	0.0458853	0.0115105	0.801928	0.821487
UPPS_SS	~~	BMI	0.0100968	0.00443507	0.071403	0.0313643	0.071403	0.0228115	0.0294795
UPPS_Persev	~~	BMI	0.00769424	0.00343138	0.0675267	0.0301148	0.0675267	0.024941	0.0317431
UPPS_NU	~~	UPPS_NU	0.0246127	0.00533019	0.275738	0.065359	0.275738	3.88e-06	7.76e-06
UPPS_PU	~~	UPPS_PU	0.00698248	0.00424908	0.153522	0.0610097	0.153522	0.100322	0.118691
UPPS_Premed	~~	UPPS_Premed	0.0242043	0.00308874	0.368419	0.0470422	0.368419	4.64e-15	1.11e-14
UPPS_Persev	~~	UPPS_Persev	0.0633172	0.00463192	1	0.0731542	1	1.54e-42	7.61e-42
UPPS_SS	~~	UPPS_SS	0.0975154	0.00628378	1	0.0644389	1	2.6e-54	1.56e-53
BIS_Atten	~~	BIS_Atten	0.0345929	0.0036862	0.494864	0.0527589	0.494864	6.33e-21	2.21e-20
BIS_Motor	~~	BIS_Motor	0.0190564	0.00344322	0.282108	0.0510863	0.282108	3.12e-08	6.9e-08
BIS_Nonplan	~~	BIS_Nonplan	0.0196013	0.0029731	0.210582	0.0319777	0.210582	4.31e-11	9.79e-11
DD	~~	DD	0.0996434	0.00555832	1	0.0557822	1	7.27e-72	6.11e-71
TUD	~~	TUD	0.0324527	0.00389799	0.423319	0.0508666	0.423319	8.4e-17	2.14e-16
CUD	~~	CUD	0.0241323	0.0057189	0.271729	0.0643732	0.271729	2.45e-05	4.57e-05
OUD	~~	OUD	0.0308004	0.00622779	0.412521	0.0834381	0.412521	7.59e-07	1.59e-06
PAU	~~	PAU	0.0363286	0.0120576	0.187285	0.0621263	0.187285	0.00258732	0.00388098
AN	~~	AN	0.277577	0.0151249	1	0.0544888	1	3.16e-75	2.95e-74
AN-Binge/Purging	~~	AN-Binge/Purging	0.351471	0.0376126	1	0.107014	1	9.23e-21	3.1e-20
AN-Restrictive	~~	AN-Restrictive	0.0866063	0.0237512	0.999968	0.274243	0.999968	0.000265948	0.000438032
BE	~~	BE	0.038256	0.00366855	1	0.0958948	1	1.85e-25	6.74e-25
BMI	~~	BMI	0.205049	0.00589917	1	0.0287696	1	1.02e-264	8.53e-263

### Sheet: ST3
Suplementary Table 3. Genetic associations between eating disorder phenotypes (AN, AN-Restricitve, AN-Binge/Purging, BE) and impulsivity facets, SUD, and BMI from the regression model. Values represented in Figure 2 correspond to the Beta and s.e columns. SUD, substance use disorders; UPPS_SS, sensation seeking; UPPS_Persev, Lack of Perseverance; DD, delay discounting; BMI, body mass index; AN, a…
lhs	op	rhs	Unstand_Est	Unstand_SE	Beta	s.e	STD_All	p_value	p_valueFDR
AN	~	SU	0.0590472	0.0232925	0.114747	0.0452925	0.114747	0.0112437	0.0160989
AN	~	Common impulsivity	0.0838794	0.053102	0.14924	0.103016	0.14924	0.114201	0.128476
AN	~	Urgency-specific impulsivity	0.0690025	0.0444986	0.148948	0.0871049	0.148948	0.120982	0.133717
AN	~	DD	-0.340131	0.124175	-0.198415	0.0752557	-0.198415	0.00616031	0.00924046
AN	~	UPPS_SS	-0.193884	0.0826279	-0.109482	0.0512326	-0.109482	0.0189523	0.0259564
AN	~	UPPS_Persev	-0.389986	0.168217	-0.177209	0.0828854	-0.177209	0.0204306	0.0273857
AN	~	BMI	-0.354033	0.0446671	-0.311818	0.0398535	-0.311818	2.26e-15	5.28e-15
AN-Binge/Purging	~	SU	0.100969	0.0368396	0.171284	0.0624826	0.171284	0.00612928	0.00941817
AN-Binge/Purging	~	Common impulsivity	0.0827005	0.0865271	0.124558	0.147064	0.124559	0.339186	0.368426
AN-Binge/Purging	~	Urgency-specific impulsivity	0.0978338	0.0706463	0.184414	0.12104	0.184414	0.166101	0.190261
AN-Binge/Purging	~	DD	-0.378508	0.207452	-0.191374	0.110041	-0.191374	0.0680684	0.0875165
AN-Binge/Purging	~	UPPS_SS	-0.0428835	0.131288	-0.0133772	0.0715107	-0.0133772	0.743943	0.755942
AN-Binge/Purging	~	UPPS_Persev	-0.1932	0.301376	-0.0671899	0.129736	-0.06719	0.521483	0.556838
AN-Binge/Purging	~	BMI	-0.375957	0.0723509	-0.290422	0.0561186	-0.290423	2.03e-07	4e-07
AN-Restrictive	~	SU	-0.0156135	0.0294368	-0.0614599	0.116538	-0.0614596	0.595828	0.617408
AN-Restrictive	~	Common impulsivity	0.0376167	0.0713038	0.133438	0.284082	0.133438	0.597808	0.617408
AN-Restrictive	~	Urgency-specific impulsivity	0.0672911	0.0565109	0.284092	0.22791	0.284091	0.233746	0.272703
AN-Restrictive	~	DD	-0.328509	0.171524	-0.399015	0.214231	-0.399013	0.0554625	0.0759595
AN-Restrictive	~	UPPS_SS	-0.242588	0.10216	-0.287186	0.128878	-0.287185	0.0175678	0.0263518
AN-Restrictive	~	UPPS_Persev	-0.164597	0.244005	-0.148242	0.247313	-0.148242	0.499954	0.552581
AN-Restrictive	~	BMI	-0.339219	0.0550314	-0.609492	0.0996542	-0.60949	7.09e-10	1.54e-09
BE	~	SU	0.0373907	0.0109171	0.190347	0.0556072	0.190347	0.0006149	0.00101944
BE	~	Common impulsivity	0.0165825	0.0273584	0.0812606	0.141166	0.0812607	0.544434	0.591368
BE	~	Urgency-specific impulsivity	0.0556989	0.0227504	0.28418	0.117973	0.28418	0.0143547	0.0220572
BE	~	DD	-0.116738	0.0649873	-0.186783	0.104705	-0.186783	0.0724433	0.0950819
BE	~	UPPS_SS	-0.0518879	0.0449878	-0.0744304	0.0738805	-0.0744304	0.248756	0.284938
BE	~	UPPS_Persev	0.100382	0.0985464	0.13272	0.129004	0.13272	0.308379	0.346926
BE	~	BMI	0.190277	0.0243486	0.438365	0.0563303	0.438365	5.51e-15	1.33e-14
